# Exploiting collider bias to apply two-sample summary data Mendelian randomization methods to one-sample individual level data

**DOI:** 10.1101/2020.10.20.20216358

**Authors:** Ciarrah Barry, Junxi Liu, Rebecca Richmond, Martin K Rutter, Deborah A Lawlor, Frank Dudbridge, Jack Bowden

## Abstract

Over the last decade the availability of SNP-trait associations from genome-wide association studies data has led to an array of methods for performing Mendelian randomization studies using only summary statistics. A common feature of these methods, besides their intuitive simplicity, is the ability to combine data from several sources, incorporate multiple variants and account for biases due to weak instruments and pleiotropy. With the advent of large and accessible fully-genotyped cohorts such as UK Biobank, there is now increasing interest in understanding how best to apply these well developed summary data methods to individual level data, and to explore the use of more sophisticated causal methods allowing for non-linearity and effect modification.

In this paper we describe a general procedure for optimally applying any two sample summary data method using one sample data. Our procedure first performs a meta-analysis of summary data estimates that are intentionally contaminated by collider bias between the genetic instruments and unmeasured confounders, due to conditioning on the observed exposure. These estimates are then used to correct the standard observational association between an exposure and outcome. Simulations are conducted to demonstrate the method’s performance against naive applications of two sample summary data MR. We apply the approach to the UK Biobank cohort to investigate the causal role of sleep disturbance on HbA1c levels, an important determinant of diabetes.

Our approach can be viewed as a generalization of Dudbridge et al. (*Nat. Comm*. **10**: 1561), who developed a technique to adjust for index event bias when uncovering genetic predictors of disease progression based on case-only data. Our work serves to clarify that in any one sample MR analysis, it can be advantageous to estimate causal relationships by artificially inducing and then correcting for collider bias.
