## Supplementary material for "Exploiting collider bias to apply two-sample summary data Mendelian randomization methods to one-sample individual level data": R code for simulation study and outlier analysis spreadsheet: QstatisticOuliterAnalysis.xlsx

### Sheet: Sheet1
SNP	Chr	Nearest Gene	Gene description	Effect Allele	Other Allele	OR	P_23andMe+UKB	P_23andMe	Discovery GWAS	SNPs related traits from GWAS Catalog	Gene related traits from GWAS Catalog
rs10758593	9	GLIS3	GLIS family zinc finger 3	A	G	0.965	4.899e-09	8.59518e-09	23andMe	Type 1 diabetes, Insomnia, Type 2 diabetes	74 gene related triats (will not present here, details: https://www.ebi.ac.uk/gwas/genes/GLIS3)
rs1264419	6	PPP1R10	Protein phosphatase 1 regulatory subunit 10	C	G	1.037	8.907e-10	1.1337e-08	23andMe	Insomnia	Insomnia, mean corpuscular volume, BMI, intelligence, schizophrenia, susceptibility to cold sores measurement, pemphigus vulgaris, psoriatic arthritis
rs214934	11	PIK3C2A	Phosphatidylinositol-4-phosphate 3-kinase catalytic subunit type 2 alpha	A	T	0.963	3.163e-09	1.68494e-09	23andMe	Insomnia	Schizophrenia or bipolar disorder, Response to efavirenz-containing treatment in HIV 1 infection (virologic failure), Insomnia, Schizophrenia, Systolic blood pressure x alcohol consumption interaction (2df test), Platelet count, Height
rs2792990	9	RC3H2	ring finger and CCCH-type domains 2	C	G	1.056	1.152e-10	7.87725e-09	23andMe	Insomnia	Insomnia
rs4788203	16	TMEM219	transmembrane protein 219	A	G	0.966	6.323e-09	1.24827e-08	23andMe	Insomnia	Body mass index, Type 2 diabetes, Waist-hip ratio, Pubertal anthropometrics, Autism spectrum disorder or schizophrenia, Predicted visceral adipose tissue, Insomnia, anorexia nervosa, attention-deficit/hyperactivity disorder, autism spectrum disorder, bipolar disorder, major depression, obsessive-compulsive disorder, schizophrenia, or Tourette syndrome (pleiotropy), Anxiety/tension (special factor…
rs647905*	11	SORL1	sortilin related receptor 1	T	C	1.034	2.872e-08	3.50961e-08	23andMe	Insomnia	Alzheimer's disease (late onset), Alzheimer's disease in APOE e4- carriers, Alzheimer's disease, Alcohol consumption (drinks per week), Alcohol consumption (heavy vs. light/non-drinkers), Alcohol consumption (drinks per week) (MTAG), Smoking initiation (ever regular vs never regular), Smoking initiation (ever regular vs never regular) (MTAG), Smoking status, Alzheimer's disease or family history …
rs10758593	9	GLIS3	GLIS family zinc finger 3	A	G	0.965	4.899e-09	8.59518e-09	23andMe + UKB	Type 1 diabetes, Insomnia, Type 2 diabetes	74 gene related triats (will not present here, details: https://www.ebi.ac.uk/gwas/genes/GLIS3)
rs1264419	6	PPP1R10	Protein phosphatase 1 regulatory subunit 10	C	G	1.037	8.907e-10	1.1337e-08	23andMe + UKB	Insomnia	Insomnia, mean corpuscular volume, BMI, intelligence, schizophrenia, susceptibility to cold sores measurement, pemphigus vulgaris, psoriatic arthritis
rs12917449	15	PML	PML nuclear body scaffold	A	C	0.959	2.965e-08	1.14431e-06	23andMe + UKB	Insomnia, Type 2 diabetes	Height, Insomnia, Appendicular lean mass, Type 2 diabetes, Accelerometer-based physical activity measurement (fraction of time with accelerations >425 milli-gravities), Physical activity (overall physical activity time), Waist-hip ratio, White blood cell count, Waist-to-hip ratio adjusted for BMI, Paget's disease, Fat-free mass, Body mass index, Red blood cell count, Menarche (age at onset), Lung…
rs12924275	16	C16orf72	chromosome 16 open reading frame 72	T	C	1.039	1.925e-08	0.000502511	23andMe + UKB	Insomnia	Behavioural (generation interaction), Non-substance related behavioral disinhibition, Insomnia, Height, Menopause (age at onset), Body mass index
rs1861412	2	LINC01122	long intergenic non-protein coding RNA 1122	A	G	1.039	1.668e-10	1.26e-06	23andMe + UKB	Insomnia, BMI	57 gene related triats (will not present here, details: https://www.ebi.ac.uk/gwas/genes/LINC01122)
rs214934	11	PIK3C2A	Phosphatidylinositol-4-phosphate 3-kinase catalytic subunit type 2 alpha	A	T	0.963	3.163e-09	1.68494e-09	23andMe + UKB	Insomnia	Schizophrenia or bipolar disorder, Response to efavirenz-containing treatment in HIV 1 infection (virologic failure), Insomnia, Schizophrenia, Systolic blood pressure x alcohol consumption interaction (2df test), Platelet count, Height
rs2737240	8	TRPS1	transcriptional repressor GATA binding 1	A	G	1.037	3.373e-08	1.21328e-05	23andMe + UKB	Insomnia	76 gene related triats (will not present here, details: https://www.ebi.ac.uk/gwas/genes/TRPS1)
rs2792990	9	RC3H2	ring finger and CCCH-type domains 2	C	G	1.056	1.152e-10	7.87725e-09	23andMe + UKB	Insomnia	Insomnia
rs3131638	6	MICB	MHC class I polypeptide-related sequence B	A	G	0.957	7.88e-10	1.05502e-07	23andMe + UKB	Insomnia	32 gene related triats (will not present here, details: https://www.ebi.ac.uk/gwas/genes/MICB)
rs34490907	17	SPAG5-AS1	SPAG5 antisense RNA 1	C	G	1.055	1.755e-08	1.82115e-06	23andMe + UKB	Insomnia	Insomnia
rs429358	19	APOE	apolipoprotein E	T	C	1.047	2.125e-08	6.36685e-06	23andMe + UKB	70 SNPs related triats (will not present here, details: https://www.ebi.ac.uk/gwas/variants/rs429358)	108 gene related triats (will not present here, details: https://www.ebi.ac.uk/gwas/genes/APOE)
rs4788203	16	TMEM219	transmembrane protein 219	A	G	0.966	6.323e-09	1.24827e-08	23andMe + UKB	Insomnia	Body mass index, Type 2 diabetes, Waist-hip ratio, Pubertal anthropometrics, Autism spectrum disorder or schizophrenia, Predicted visceral adipose tissue, Insomnia, anorexia nervosa, attention-deficit/hyperactivity disorder, autism spectrum disorder, bipolar disorder, major depression, obsessive-compulsive disorder, schizophrenia, or Tourette syndrome (pleiotropy), Anxiety/tension (special factor…
rs6888135	5	PCDH1	protocadherin 1	A	C	1.039	1.207e-10	2.86719e-07	23andMe + UKB	Insomnia	Self-reported math ability, Self-reported math ability (MTAG), Cerebral amyloid deposition (PET imaging), Neurofibrillary tangles (SNP x SNP interaction), Major depressive disorder, Insomnia
* rs647905 is not detected as a outlier in the case using summary statistcs obtained from 23andMe and UKB
